# Joint Effects of Early Pandemic Containment Policies on Anxiety in the United States

**DOI:** 10.64898/2026.06.29.26356856

**Authors:** Devon Watts, Pratik Nitin Khadse, Omid Ebrahimi, Justin Tubbs, James Lian, Lorenza Dall’Aglio, Daniel Fatori, Yu Zhou, Pedro Zuccolo, Mihael Cudic, Juan Fernando De La Hoz Gomez, Younga Heather Lee, Gisele Gus Manfro, Sarah Bauermeister, Andre Brunoni, Karmel W. Choi, Chris J. Kennedy, Jordan W. Smoller

## Abstract

**Importance:** The impact of COVID-19 containment policies (e.g., physical distancing, school closures) on population anxiety has been debated and difficult to resolve.

**Objective:** To estimate the joint effects of state-level COVID-19 containment policies on anxiety symptoms during the early pandemic.

**Design:** Retrospective analysis of a prospective cohort with cross-sectional outcome assessment.

**Setting:** *All of Us* Research Program, a U.S. national research cohort.

**Participants:** 40,610 adult participants who completed the *All of Us* COPE survey in July 2020.

**Exposures:** Seven state-level COVID-19 containment policies (school closures, workplace closures, cancellation of public events, restrictions on gatherings, public transport closures, stay-at-home requirements, and restrictions on internal movement) measured from March 22 to May 23, 2020, via the Oxford COVID-19 Government Response Tracker (OxCGRT).

**Main outcomes and measures:** The primary outcome was anxiety symptoms (GAD-7) in July 2020. Using quantile g-computation, we classified policies as anxiety-increasing or anxiety-decreasing by the sign of their training-set contributions, then re-estimated joint effects in a holdout testing set.

**Results:** Among participants (64% female; mean age: 57.8 years), 13.3% (n=5398) reported moderate-to-severe anxiety (GAD-7 score 10-21) in July 2020. The joint effect of all seven containment policies was not significant (β = 1.88, 95% CI: -0.51 to 4.28, p = 0.12). An anxiety-increasing joint effect from 4 policies (school, workplace, public events, internal movement; β = 2.98, 95% CI: 0.30 to 5.66, p = 0.03) and an anxiety-decreasing joint effect from 3 policies (gatherings, public transport, stay-at-home; β = -1.10, 95% CI: -1.75 to -0.44, p = 0.002) reached significance. Effects were largest in adults 18-44 (anxiety-increasing β = 8.93, 95% CI: 1.50 to 16.37, p = 0.02; anxiety-decreasing β = -2.81, 95% CI: -4.98 to -0.64, p = 0.01), with no significant effects in adults 45 and older.

**Conclusions and Relevance:** Modeling seven containment policies jointly showed no net anxiety effect, a result that masked opposing-direction effects. Partitioning by effect direction revealed significant joint effects exceeding single-policy estimates, with young-adult point estimates above the 4-point GAD-7 minimal clinically important difference (MCID) though lower CI bounds fell below it. These findings may inform the use of containment policies in future pandemics, given their differing association with population anxiety.
