## Supplementary Tables for "Joint Effects of Early Pandemic Containment Policies on Anxiety in the United States"

### Sheet: eTable1-Operationalization-cont
Indicator	Policy Category	Ordinal Values and Definitions
C1	School closing	0: No measures 1: Recommended closing or significant operational alterations (e.g., hybrid learning) 2: Required closing for some levels (e.g., just high schools) 3: Required closing for all levels
C2	Workplace closing	0: No measures 1: Recommended closing or work from home 2: Required closing for some sectors or categories of workers 3: Required closing for all-but-essential workplaces
C3	Cancel public events	0: No measures 1: Recommended cancelling 2: Required cancelling
C4	Restrictions on gatherings	0: No measures 1: Restrictions on very large gatherings (>1000 people) 2: Restrictions on gatherings of 101–1000 people 3: Restrictions on gatherings of 11–100 people 4: Restrictions on gatherings of ≤10 people
C5	Close public transport	0: No measures 1: Recommended closing or significant reduction in volume/available routes 2: Required closing (or prohibited use for most citizens)
C6	Stay-at-home requirements	0: No measures 1: Recommended not leaving the house 2: Required not leaving except for "essential" activities (exercise, groceries) 3: Required not leaving with minimal exceptions (e.g., once-weekly limit)
C7	Internal movement	0: No measures 1: Recommended not to travel between regions/cities 2: Internal movement restrictions in place (e.g., checkpoints, permits)
C8	International travel controls	0: No measures 1: Screening arrivals 2: Quarantine arrivals from some or all regions 3: Ban on arrivals from some regions 4: Total border closure or ban on all regions

### Sheet: eTable2-Chi-square-balance-test
	region_grouped	observed_training	observed_testing	total_participants	expected_training	expected_testing	raw_residual_training	raw_residual_testing	standardized_residual_training	standardized_residual_testing	chi_square_statistic	cramers_v	p_value	fdr_p_value
	California	3116	3117	6233	3116.5	3116.5	-0.5	0.5	-0.00895646	0.00895646	0.000160436	0.000160436	0.989894	1
	Wisconsin	2249	2250	4499	2249.5	2249.5	-0.5	0.5	-0.0105421	0.0105421	0.000222272	0.000222272	0.988105	1
	Pennsylvania	2081	2083	4164	2082	2082	-1	1	-0.0219159	0.0219159	0.000960615	0.000480307	0.975275	1
	Massachusetts	1875	1876	3751	1875.5	1875.5	-0.5	0.5	-0.0115455	0.0115455	0.000266596	0.000266596	0.986973	1
	Illinois	1437	1439	2876	1438	1438	-1	1	-0.0263706	0.0263706	0.00139082	0.00069541	0.970251	1
	Arizona	1408	1409	2817	1408.5	1408.5	-0.5	0.5	-0.0133227	0.0133227	0.000354988	0.000354988	0.984968	1
	Michigan	1344	1346	2690	1345	1345	-1	1	-0.0272671	0.0272671	0.00148699	0.000743494	0.96924	1
	New York	1003	1003	2006	1003	1003	0	0	0	0	0	0	1	1
	Alabama	825	826	1651	825.5	825.5	-0.5	0.5	-0.0174025	0.0174025	0.000605693	0.000605693	0.980365	1
	Florida	683	685	1368	684	684	-1	1	-0.038236	0.038236	0.00292398	0.00146199	0.956876	1
	Texas	647	648	1295	647.5	647.5	-0.5	0.5	-0.0196494	0.0196494	0.000772201	0.000772201	0.977831	1
	Georgia	565	566	1131	565.5	565.5	-0.5	0.5	-0.0210259	0.0210259	0.000884173	0.000884173	0.976278	1
	Minnesota	437	439	876	438	438	-1	1	-0.0477819	0.0477819	0.00456621	0.00228311	0.946125	1
	Washington	203	204	407	203.5	203.5	-0.5	0.5	-0.03505	0.03505	0.002457	0.002457	0.960467	1
	Maryland	199	202	401	200.5	200.5	-1.5	1.5	-0.105934	0.105934	0.0224439	0.0074813	0.880912	1
	collapsed_low	169	171	340	170	170	-1	1	-0.0766965	0.0766965	0.0117647	0.00588235	0.913627	1
	Tennessee	160	161	321	160.5	160.5	-0.5	0.5	-0.0394668	0.0394668	0.00311526	0.00311526	0.955489	1
	North Carolina	144	145	289	144.5	144.5	-0.5	0.5	-0.0415945	0.0415945	0.00346021	0.00346021	0.953093	1
	New Jersey	130	132	262	131	131	-1	1	-0.0873704	0.0873704	0.0152672	0.00763359	0.901663	1
	Oregon	127	127	254	127	127	0	0	0	0	0	0	1	1
	Virginia	119	119	238	119	119	0	0	0	0	0	0	1	1
	Colorado	112	112	224	112	112	0	0	0	0	0	0	1	1
	Ohio	107	109	216	108	108	-1	1	-0.096225	0.096225	0.0185185	0.00925926	0.891756	1
	New Hampshire	102	103	205	102.5	102.5	-0.5	0.5	-0.0493865	0.0493865	0.00487805	0.00487805	0.944319	1
	Rhode Island	101	102	203	101.5	101.5	-0.5	0.5	-0.0496292	0.0496292	0.00492611	0.00492611	0.944045	1
	Missouri	100	101	201	100.5	100.5	-0.5	0.5	-0.0498755	0.0498755	0.00497512	0.00497512	0.943768	1
	South Carolina	92	93	185	92.5	92.5	-0.5	0.5	-0.0519875	0.0519875	0.00540541	0.00540541	0.941391	1
	collapsed_high	90	90	180	90	90	0	0	0	0	0	0	1	1
	Louisiana	80	82	162	81	81	-1	1	-0.111111	0.111111	0.0246914	0.0123457	0.875139	1
	Kansas	79	80	159	79.5	79.5	-0.5	0.5	-0.0560772	0.0560772	0.00628931	0.00628931	0.93679	1
	Connecticut	78	78	156	78	78	0	0	0	0	0	0	1	1
	Indiana	77	78	155	77.5	77.5	-0.5	0.5	-0.0567962	0.0567962	0.00645161	0.00645161	0.935981	1
	New Mexico	66	69	135	67.5	67.5	-1.5	1.5	-0.182574	0.182574	0.0666667	0.0222222	0.796253	1
	collapsed_medium	67	69	136	68	68	-1	1	-0.121268	0.121268	0.0294118	0.0147059	0.863832	1
	Maine	62	63	125	62.5	62.5	-0.5	0.5	-0.0632455	0.0632455	0.008	0.008	0.92873	1
	Mississippi	58	60	118	59	59	-1	1	-0.130189	0.130189	0.0338983	0.0169491	0.853923	1
	Utah	48	48	96	48	48	0	0	0	0	0	0	1	1
	Nevada	42	43	85	42.5	42.5	-0.5	0.5	-0.0766965	0.0766965	0.0117647	0.0117647	0.913627	1

### Sheet: eTable3-KS-tables-containment-p
	Full Exposure Window: March 15th - June 28th (105 days)
	Policy	Timepoint	Kolmogorov-Smirnov D statistic	p-value	N in train set	N in test set
	C1M	Post-Rerandomization	0.000452038	1	20282	20328
	C1M	Pre-Rerandomization	0.00102108	1	20282	20328
	C2M	Post-Rerandomization	0.000710869	1	20282	20328
	C2M	Pre-Rerandomization	0.00107582	1	20282	20328
	C3M	Post-Rerandomization	0.000506349	1	20282	20328
	C3M	Pre-Rerandomization	0.000949151	1	20282	20328
	C4M	Post-Rerandomization	0.000477122	1	20282	20328
	C4M	Pre-Rerandomization	0.000780354	1	20282	20328
	C5M	Post-Rerandomization	0.000824783	1	20282	20328
	C5M	Pre-Rerandomization	0.000794518	1	20282	20328
	C6M	Post-Rerandomization	0.000477244	1	20282	20328
	C6M	Pre-Rerandomization	0.000768008	1	20282	20328
	C7M	Post-Rerandomization	0.000513068	1	20282	20328
	C7M	Pre-Rerandomization	0.000925872	1	20282	20328
	Data-Adaptive Exposure Window: March 22nd - May 23rd (63 days)
	Policy	Timepoint	Kolmogorov-Smirnov D statistic	p-value	N in train set	N in test set
	C1M	Post-Rerandomization	0.000388089	0.997	20282	20328
	C1M	Pre-Rerandomization	0.000785408	0.964	20282	20328
	C2M	Post-Rerandomization	0.000726853	1	20282	20328
	C2M	Pre-Rerandomization	0.000775318	1	20282	20328
	C3M	Post-Rerandomization	0.000310047	1	20282	20328
	C3M	Pre-Rerandomization	0.000901035	0.998	20282	20328
	C4M	Post-Rerandomization	0.000636432	1	20282	20328
	C4M	Pre-Rerandomization	0.000928593	1	20282	20328
	C5M	Post-Rerandomization	0.000700706	1	20282	20328
	C5M	Pre-Rerandomization	0.000770109	1	20282	20328
	C6M	Post-Rerandomization	0.000376475	1	20282	20328
	C6M	Pre-Rerandomization	0.000747256	1	20282	20328
	C7M	Post-Rerandomization	0.000564633	1	20282	20328
	C7M	Pre-Rerandomization	0.00108637	1	20282	20328

### Sheet: eTable4-weights-for-training-te
	Weights (Training Sample, n = 20,288)				Weights (Testing Sample, n = 20,322)				Weights (Full Sample, n = 40,610)
	Exposure	March 15 - Jun. 28	Mar. 22 - May 23		Exposure	March 15 - Jun. 28	Mar. 22 - May 23		Exposure	March 15 - Jun. 28	Mar. 22 - May 23
	C1 School Closing	-0.153	0.021		C1 School Closing	0.186	0.14		C1 School Closing	0.297	0.359
	C2 Workplace Closing	0.273	0.15		C2 Workplace Closing	0.232	-0.105		C2 Workplace Closing	0.232	0.021
	C3 Public Events	0.418	0.6		C3 Public Events	0.348	0.74		C3 Public Events	0.27	0.522
	C4 Gathering Size	-0.19	-0.271		C4 Gathering Size	-0.256	-0.301		C4 Gathering Size	-0.253	-0.307
	C5 Public Transport	-0.219	-0.174		C5 Public Transport	0.015	0.024		C5 Public Transport	-0.158	-0.053
	C6 Stay at home	-0.437	-0.555		C6 Stay at home	-0.744	-0.594		C6 Stay at home	-0.589	-0.641
	C7 Travel Limits	0.309	0.229		C7 Travel Limits	0.219	0.097		C7 Travel Limits	0.2	0.098

### Sheet: STable5-training-sample-mixture
			Exposure time window (Training Set, n = 20,288)
			Mar 15 - Jun 28			Mar 22 - May 23
		Exposures	Beta	95% CI	p-value	Beta	95% CI	p-value
	Individual exposures
		C1 School Closing	-0.201	(-0.819, 0.417)	0.516	0.109	(-0.467, 0.685)	0.706
		C2 Workplace Closing	0.119	(-0.178, 0.416)	0.423	0.104	(-0.150, 0.357)	0.415
		C3 Public Events	0.364	(-0.392, 1.120)	0.338	-0.099	(-0.399, 0.202)	0.513
		C4 Gathering Size	-0.028	(-0.096, 0.040)	0.412	-0.033	(-0.076, 0.011)	0.135
		C5 Public Transport	-0.226	(-0.397, -0.056)	0.01	-0.197	(-0.341, -0.052)	0.009
		C6 Stay at home	-0.067	(-0.377, 0.242)	0.665	-0.189	(-0.399, 0.020)	0.075
		C7 Travel Limits	0.313	(0.049, 0.577)	0.021	0.263	(0.035, 0.490)	0.024
	Mixture analyses (linear)
		All policies	0.437	(-0.537, 1.410)	0.372	0.542	(-0.347, 1.430)	0.226
		Positive policies	1.016	(0.324, 1.708)	0.005	1.066	(0.190, 1.943)	0.018
		Negative policies	-0.58	(-1.201, 0.042)	0.067	-0.525	(-0.857, -0.193)	0.003
		Stringency Index	0	(-0.014, 0.015)	0.966	-0.003	(-0.016, 0.009)	0.591

### Sheet: eTable6-testing-set-single-expo
			Exposure time window (Testing Sample n = 40,610)
			Mar 15 - Jun 28			Mar 22 - May 23
		Exposures	Beta	95% CI	p-value	Beta	95% CI	p-value
	Individual exposures
		C1 School Closing	0.582	(-0.044, 1.209)	0.068	0.168	(-0.539, 0.875)	0.635
		C2 Workplace Closing	0.061	(-0.459, 0.581)	0.815	-0.105	(-0.528, 0.319)	0.622
		C3 Public Events	0.044	(-1.051, 1.138)	0.937	-0.455	(-0.813, -0.096)	0.014
		C4 Gathering Size	-0.144	(-0.258, -0.030)	0.014	-0.108	(-0.183, -0.033)	0.006
		C5 Public Transport	-0.072	(-0.436, 0.293)	0.694	-0.039	(-0.358, 0.281)	0.809
		C6 Stay at home	-0.623	(-1.083, -0.163)	0.009	-0.634	(-1.119, -0.149)	0.011
		C7 Travel Limits	0.074	(-0.457, 0.606)	0.78	0.122	(-0.301, 0.545)	0.565
	Pre-specified mixture
		Stringency Index (unscaled)	-0.017	(-0.040, 0.005)	0.132	-0.024	(-0.044, -0.003)	0.024
		Stringency Index (scaled)	-0.179	(-0.413, 0.056)	0.132	-0.234	(-0.436, -0.032)	0.024

### Sheet: eTable7-comparing-data-adaptive
		Exposure time window
		Mar 22 - May 23			Apr 12 - May 23
		Beta	95% CI	p-value	Beta	95% CI	p-value
Individual exposures [Full Sample (full exposure window) and test set (data-adaptive windows)]
	C1 School Closing	0.168	(-0.539, 0.875)	0.635	0.148	(-0.575, 0.870)	0.683
	C2 Workplace Closing	-0.105	(-0.528, 0.319)	0.622	-0.039	(-0.447, 0.369)	0.847
	C3 Public Events	-0.455	(-0.813, -0.096)	0.014	-0.568	(-1.098, -0.038)	0.036
	C4 Gathering Size	-0.108	(-0.183, -0.033)	0.006	-0.119	(-0.208, -0.030)	0.01
	C5 Public Transport	-0.039	(-0.358, 0.281)	0.809	-0.011	(-0.301, 0.279)	0.94
	C6 Stay at Home	-0.634	(-1.119, -0.149)	0.011	-0.61	(-1.064, -0.156)	0.009
	C7 Travel Limits	0.122	(-0.301, 0.545)	0.565	0.147	(-0.261, 0.556)	0.472
Pre-specified mixture [Full Sample (full exposure window) and test set (data-adaptive windows)]
	Stringency Index (scaled)	-0.234	(-0.436, -0.032)	0.024	-0.325	(-0.624, -0.027)	0.033
Data-adaptive mixtures (weight-partitioned)
	All policies	1.883	(-0.509, 4.276)	0.12	1.657	(-0.128, 3.441)	0.068
	Anxiety-increasing policies	2.979	(0.300, 5.659)	0.03	2.671	(0.706, 4.637)	0.009
	Selected policies:	C3, C1, C7, C5			C3, C7, C1, C5, C2
	Anxiety-decreasing policies	-1.096	(-1.751, -0.440)	0.002	-1.015	(-1.553, -0.477)	<0.001
	Selected policies:	C6, C4, C2			C6, C4

### Sheet: eTable8 -age-stratified-mixture
		Mar. 15 - Jun. 28
		Age 18 - 44			Age 45 - 64			Age 65+
	components	Beta	CI	P-value	Beta	CI	P-value	Beta	CI	P-value
	C1 School Closing	1.757	(0.305, 3.209)	0.019	0.433	(-0.018, 0.884)	0.059	-0.516	(-1.075, 0.043)	0.069
	C2 Workplace Closing	-0.2	(-1.025, 0.625)	0.629	0.236	(-0.375, 0.848)	0.441	0.26	(-0.225, 0.744)	0.287
	C3 Public Events	-0.158	(-2.070, 1.754)	0.869	-0.257	(-1.297, 0.783)	0.622	0.938	(-0.225, 2.100)	0.111
	C4 Gathering Size	-0.219	(-0.420, -0.018)	0.033	-0.159	(-0.257, -0.060)	0.002	0.029	(-0.072, 0.129)	0.57
	C5 Public Transport	-0.037	(-0.674, 0.600)	0.906	0.148	(-0.269, 0.564)	0.48	-0.283	(-0.493, -0.074)	0.009
	C6 Stay at home	-0.73	(-1.886, 0.426)	0.21	-0.824	(-1.397, -0.252)	0.006	-0.298	(-0.628, 0.032)	0.075
	C7 Travel Limits	0.126	(-0.868, 1.120)	0.8	-0.247	(-0.752, 0.258)	0.331	0.292	(-0.126, 0.711)	0.167
	stringency_index (scaled)	-0.407	(-0.755, -0.059)	0.023	-0.18	(-0.374, 0.014)	0.068	0.194	(-0.019, 0.407)	0.074
	Data-adaptive mixtures (weight partitioned)
	all_components	3.285	(-0.214, 6.784)	0.065	0.955	(-0.017, 1.927)	0.054	0.2	(-1.183, 1.582)	0.773
	anxiety-increasing-policies	0.375	(-0.687, 1.437)	0.481	0.079	(-0.691, 0.849)	0.837	0.522	(-0.873, 1.916)	0.456
	selected_policies	C1, C2, C3, C5, C7			C2, C5, C7			C2, C3, C7
	anxiety-decreasing-policies	2.91	(-0.747, 6.567)	0.116	-1.295	(-2.411, -0.179)	0.024	-0.322	(-1.210, 0.566)	0.469
	selected_policies	C4, C6			C1, C3, C4, C6			C1, C4, C5, C6
		Mar. 22 - May 23
		Age 18 - 44			Age 45 - 64			Age 65+
	components	Beta	CI	P-value	Beta	CI	P-value	Beta	CI	P-value
	C1 School Closing	0.816	(-0.778, 2.410)	0.308	0.544	(0.135, 0.952)	0.01	-1.355	(-1.930, -0.781)	<0.001
	C2 Workplace Closing	-0.459	(-1.202, 0.283)	0.22	0.142	(-0.402, 0.686)	0.601	0.137	(-0.215, 0.488)	0.438
	C3 Public Events	-0.537	(-1.399, 0.324)	0.216	-0.373	(-0.996, 0.249)	0.234	-0.147	(-0.839, 0.545)	0.672
	C4 Gathering Size	-0.135	(-0.271, 0.001)	0.051	-0.128	(-0.208, -0.048)	0.002	0.001	(-0.079, 0.082)	0.971
	C5 Public Transport	0.022	(-0.546, 0.590)	0.938	0.144	(-0.232, 0.520)	0.447	-0.24	(-0.424, -0.057)	0.011
	C6 Stay at home	-0.621	(-1.648, 0.406)	0.23	-0.877	(-1.371, -0.382)	0.001	-0.408	(-0.653, -0.163)	0.002
	C7 Travel Limits	0.206	(-0.530, 0.942)	0.576	-0.146	(-0.567, 0.276)	0.49	0.233	(-0.139, 0.605)	0.214
	stringency_index (scaled)	-0.399	(-0.764, -0.034)	0.033	-0.249	(-0.409, -0.090)	0.003	0.088	(-0.140, 0.317)	0.441
	Data-adaptive mixtures (weight partitioned)
	all_components	6.12	(0.526, 11.714)	0.033	2.484	(0.292, 4.676)	0.027	-3.198	(-6.462, 0.066)	0.055
	anxiety-increasing-policies	8.931	(1.495, 16.367)	0.02	3.142	(0.894, 5.391)	0.007	-0.105	(-0.873, 0.663)	0.785
	selected_policies	C1, C3, C5, C7			C1, C2, C3, C5, C7			C2, C4, C7
	anxiety-decreasing-policies	-2.811	(-4.979, -0.643)	0.012	-0.659	(-1.536, 0.219)	0.138	-3.094	(-6.866, 0.679)	0.106
	selected_policies	C2, C4, C6			C4, C6			C1, C3, C5, C6

### Sheet: eTable9-comparing-full-and-prim
		Exposure time window
		Mar 15 - Jun 28 [Full]			Mar 22 - May 23 [Primary]
		Beta	95% CI	p-value	Beta	95% CI	p-value
Individual exposures [Full Sample (full exposure window) and test set (data-adaptive windows)]
	C1 School Closing	0.582	(-0.044, 1.209)	0.068	0.168	(-0.539, 0.875)	0.635
	C2 Workplace Closing	0.061	(-0.459, 0.581)	0.815	-0.105	(-0.528, 0.319)	0.622
	C3 Public Events	0.044	(-1.051, 1.138)	0.937	-0.455	(-0.813, -0.096)	0.014
	C4 Gathering Size	-0.144	(-0.258, -0.030)	0.014	-0.108	(-0.183, -0.033)	0.006
	C5 Public Transport	-0.072	(-0.436, 0.293)	0.694	-0.039	(-0.358, 0.281)	0.809
	C6 Stay at Home	-0.623	(-1.083, -0.163)	0.009	-0.634	(-1.119, -0.149)	0.011
	C7 Travel Limits	0.074	(-0.457, 0.606)	0.78	0.122	(-0.301, 0.545)	0.565
Pre-specified mixture [Full Sample (full exposure window) and test set (data-adaptive windows)]
	Stringency Index (scaled)	-0.179	(-0.413, 0.056)	0.132	-0.234	(-0.436, -0.032)	0.024
Data-adaptive mixtures (weight-partitioned)
	All policies	1.013	(-0.276, 2.302)	0.121	1.883	(-0.509, 4.276)	0.12
	Anxiety-increasing mixtures	1.606	(0.565, 2.648)	0.003	2.979	(0.300, 5.659)	0.03
	Selected policies:	C3M, C7M, C2M			C3M, C7M, C2M, C1M
	Anxiety-decreasing mixtures	-0.593	(-1.558, 0.372)	0.223	-1.096	(-1.751, -0.440)	0.002
	Selected policies:	C6M, C5M, C4M, C1M			C6M, C4M, C5M
